# A comparison of sleep-wake patterns among school-age children and adolescents in Hong Kong before and during the COVID-19 pandemic

**DOI:** 10.1101/2022.06.01.22275778

**Authors:** Steven WH Chau, Samara Hussain, Sandra SM Chan, Oscar WH Wong, Jihui Zhang, Hongliang Feng, Kelly YC Lai, Suk Ling Ma, Suzanne HW So, Kelvin KF Tsoi, Yun Kwok Wing, Se Fong Hung, Patrick WL Leung

## Abstract

**Background:** Lifestyle of children and adolescents have changed extensively during the COVID-19 pandemic due to school suspension and social distancing measures, which can affect their sleep health. Existing studies in the area used convenient samples and focused on the initial months of the pandemic.
