## Supplementary Table 2 for "A comparison of sleep-wake patterns among school-age children and adolescents in Hong Kong before and during the COVID-19 pandemic"

### Sheet: Sheet1
Primary Group				Secondary Group
Variable	Imputed Missing Data	Complete Data		Variable	Imputed Missing Data	Complete Data
Age	0	791		Age	0	442
Sex	0	791		Sex	0	442
Seasonlity	0	791		Seasonality	0	442
Monthly Household Income	0	791		Monthly Household Income	0	442
Household size	0	791		Household size	0	442
Diagnostic Interview Schedule for Children, 5th version (DISC-5)	11	780		Diagnostic Interview Schedule for Children, 5th version (DISC-5)	4	438
Media Activity Form (MAF)	13	778		Media Activity Form (MAF)	15	427
